# Genomic and epigenomic evolution of metastatic prostate cancer: the first warm autopsy in China

**DOI:** 10.1101/2023.08.22.23294351

**Authors:** Wenhui Zhang, Yan Wang, Min Qu, Haoqing Shi, Xin Lu, Qingsong Yang, Fang Liu, Tao Wang, Ziwei Wang, Bijun Lian, Ling Chen, Xiaoyi Yin, Yongwei Yu, Jing Li, Xu Gao, Zhuan Liao

**Affiliations:** Department of Urology, Changhai Hospital, Second Military Medical University, Shanghai 200433, China; Department of Radiology, Changhai Hospital, Second Military Medical University, Shanghai 200433, China; Department of Urology, the First Affiliated Hospital of Zhengzhou University, Zhengzhou, Henan 450052, China; Department of Urology, the 903rd PLA Hospital, Hangzhou, Zhejiang 310012, China; Department of Oncology, Changhai Hospital, Second Military Medical University, Shanghai 200433, China; Department of Hepatobiliary Pancreatic Surgery, Changhai Hospital, Second Military Medical University, Shanghai 200433, China; Department of Pathology, Changhai Hospital, Second Military Medical University, Shanghai 200433, China; Shanghai Key Laboratory of Cell Engineering, Second Military Medical University, Shanghai 200433, China; Department of Bioinformatics, Center for Translational Medicine, Second Military Medical University, Shanghai 200433, China; Clinical Research Center, Changhai Hospital, Second Military Medical University, Shanghai 200433, China

**Keywords:** Clonal evolution, Intratumor heterogeneity, Prostate cancer, Metastasis, Epigenetics

## Abstract

**Background:** The development and expansion of warm autopsy program have important implications in dissecting the heterogeneity during cancer dissemination and resistance. However, in China, the practice of warm autopsy has not yet been officially launched and documented.

**Methods:** To explore and establish the procedures and standards for warm autopsy in China, we followed the disease course of a male patient with terminal metastatic prostate cancer. We assembled a multidisciplinary team to perform warm autopsy immediately after death. Through longitudinal sampling from biopsy and autopsy, we performed integrative and comprehensive genomic and epigenomic analysis using multi-omics approaches.

**Results:** We traced the dynamic evolution and heterogeneity of this prostate tumor, and identified many critical driver events in both the original tumor and its disseminations. Truncated *CDKN1B* may result in downregulation of expression, which represent a key driver event in the metastatic progression of prostate cancer. We also delineated the congruence of genetic and epigenetic clonal evolution during tumor metastasis.

**Conclusions:** Our data and analysis elucidated the mechanisms and drivers during metastasis, which represent a valuable resource for the study and treatment of prostate cancer. We also call on more investigators to improve warm autopsy of prostate cancer for clinical and experimental investigations.
