## Supplementary_Table_S1 for "Genomic and epigenomic evolution of metastatic prostate cancer: the first warm autopsy in China"

### Sheet: Sample_info
No.	Sample_ID	Anatomic_Distribution	Tissue_Type	Collection
1	PB1	Prostate Biopsy1	Primary tumor	Biopsy at diagnosis
2	PB2	Prostate Biopsy2	Primary tumor	Biopsy at diagnosis
3	PB3	Prostate Biopsy3	Primary tumor	Biopsy at diagnosis
4	PN	Normal Prostate	Normal	Biopsy at diagnosis
5	SVI	Seminal Vesicle Invasion	Metastatic tumor	Warm autopsy
6	BDI	Bladder Invasion	Metastatic tumor	Warm autopsy
7	PMI	Peritoneum Invasion	Metastatic tumor	Warm autopsy
8	PVLN	Pelvic Lymph Node	Metastatic tumor	Warm autopsy
9	RMLN	Retroperitoneal Lymph Node	Metastatic tumor	Warm autopsy
10	MSLN	Mesenteric Lymph Node	Metastatic tumor	Warm autopsy
11	SCLN	Supraclavicular Lymph Node	Metastatic tumor	Warm autopsy
12	LV2M	Second Lumbar Vertebra	Metastatic tumor	Warm autopsy
13	ctDNA1	Peripheral blood	ctDNA	Day 234
14	ctDNA2	Peripheral blood	ctDNA	Day 322
15	ctDNA3	Peripheral blood	ctDNA	Day 334
16	BloodCell1	Peripheral blood cell	Blood cell	Day 234
17	BloodCell2	Peripheral blood cell	Blood cell	Day 322
18	BloodCell3	Peripheral blood cell	Blood cell	Day 334

### Sheet: WGS
No.	Sample_ID	Raw data(G)	Error(%)	Q20(%)	Q30(%)	GC(%)	Total_reads	Duplicate	Mapped	PE mapped	Properly mapped	With mate mapped to a different chr	With mate mapped to a different chr (mapQ>=5)	Average_sequencing_depth	Coverage	Coverage_at_least_4X	Coverage_at_least_10X
1	PB1	562.787	0.04	91.87	83.06	42.64	3000364074 (100%)	0 (0.00%)	2989424779 (99.64%)	2692113080 (89.73%)	1819605306 (67.59%)	718248646	559427316	186.34	0.9992	0.9991	0.9976
2	PB2	403.707	0.04	92.25	83.69	42.08	2471188982 (100%)	0 (0.00%)	2464012661 (99.71%)	2196883988 (88.90%)	1364021904 (62.09%)	702199574	535062866	164.04	0.9991	0.9981	0.9956
3	PB3	571.935	0.04	92.7	84.34	41.52	2837722217 (100%)	0 (0.00%)	2781436877 (98.02%)	2623972286 (92.47%)	1977718376 (75.37%)	500870188	388721084	176.23	0.9994	0.999	0.9985
4	PN	593.16	0.03	93.55	85.96	41.71	3265287256 (100%)	0 (0.00%)	3216604251 (98.51%)	2996682127 (91.77%)	2185673824 (72.94%)	652772686	517029313	197.02	0.9994	0.9992	0.9987
5	SVI	560.204	0.03	94.76	87.8	41.47	3068277703 (100%)	0 (0.00%)	3060394298 (99.74%)	3050847544 (99.43%)	2982314676 (97.75%)	44084192	22950926	193.43	0.9994	0.9991	0.9988
6	BDI	572.744	0.03	94.53	87.64	41.02	3214722539 (100%)	0 (0.00%)	3205329353 (99.71%)	3194715402 (99.38%)	3123389038 (97.77%)	44173070	20754395	197.06	0.9994	0.9991	0.9986
7	PMI	559.964	0.03	94.32	87.28	41.44	2984566665 (100%)	0 (0.00%)	2975867949 (99.71%)	2966647454 (99.40%)	2901937578 (97.82%)	39383104	17919611	192.31	0.9994	0.9991	0.9988
8	PVLN	572.507	0.03	93.93	86.66	41.51	3222585628 (100%)	0 (0.00%)	3215286924 (99.77%)	3203915932 (99.42%)	3136865202 (97.91%)	42489752	20037788	197.39	0.9994	0.9991	0.9986
9	RMLN	567.652	0.03	94.88	87.94	41.48	3140532184 (100%)	0 (0.00%)	3133185284 (99.77%)	3120799329 (99.37%)	3043609058 (97.53%)	52354496	29427562	195.96	0.9994	0.9991	0.9987
10	MSLN	560.657	0.03	93.59	85.76	41.49	3078638104 (100%)	0 (0.00%)	3070350421 (99.73%)	3062600044 (99.48%)	3003806148 (98.08%)	34841824	15813511	194.12	0.9993	0.9989	0.9961
11	SCLN	565.776	0.04	92.05	83.39	41.49	3184704405 (100%)	0 (0.00%)	3175459988 (99.71%)	3168023286 (99.48%)	3103943816 (97.98%)	38439580	18194389	194.59	0.9994	0.9991	0.9987
12	LV2M	610.175	0.03	94.55	87.95	39.91	2645746917 (100%)	0 (0.00%)	2638620812 (99.73%)	2310622254 (87.33%)	1750358676 (75.75%)	474377854	342066090	175.53	0.9992	0.999	0.9986

### Sheet: WES
No.	Sample_ID	Raw data(G)	Error(%)	Q20(%)	Q30(%)	GC(%)	Total_reads	Duplicate	Mapped	PE mapped	Properly mapped	With mate mapped to a different chr	With mate mapped to a different chr (mapQ>=5)	Average_sequencing_depth_on_target	Coverage_of_target_region	Fraction_of_target_covered_with_at_least_10x	Fraction_of_target_covered_with_at_least_50x	Fraction_of_target_covered_with_at_least_100x
1	PB2	93.9834	0.03	93.77	87.08	48.22	630510100 (100%)	0 (0.00%)	627755166 (99.56%)	625093288 (99.14%)	548362476 (86.97%)	64847738	59382989	745	0.9992	0.9988	0.9967	0.9903
2	SVI	91.9005	0.02	95.5	89.88	53.27	652595770 (100%)	0 (0.00%)	650632489 (99.70%)	648688066 (99.40%)	644250818 (98.72%)	3740636	3026477	1027	0.9991	0.9988	0.9975	0.9947
3	BDI	105.864	0.02	95.19	89.26	53.16	752375668 (100%)	0 (0.00%)	749791201 (99.66%)	747267618 (99.32%)	742742372 (98.72%)	3810324	2995146	1172	0.9991	0.9988	0.9976	0.995
4	PMI	98.3193	0.02	95.22	88.99	54.15	688980882 (100%)	0 (0.00%)	686278898 (99.61%)	683587324 (99.22%)	678106280 (98.42%)	4470556	3700171	1123	0.9991	0.9988	0.9976	0.9946
5	PVLN	103.463	0.01	96.17	91.07	53.87	735028812 (100%)	0 (0.00%)	733370025 (99.77%)	731729192 (99.55%)	727655142 (99.00%)	3401670	2665908	1167	0.9991	0.9988	0.9974	0.9945
6	RMLN	91.3339	0.02	95.09	88.69	53.58	643160358 (100%)	0 (0.00%)	640643800 (99.61%)	638138922 (99.22%)	633187674 (98.45%)	4289620	3597415	1057	0.9991	0.9987	0.9969	0.9919
7	MSLN	101.611	0.01	95.81	90.23	53.54	718195696 (100%)	0 (0.00%)	716414068 (99.75%)	714655800 (99.51%)	709436092 (98.78%)	4326460	3553139	1138	0.9991	0.9987	0.997	0.9938
8	SCLN	97.255	0.01	96.06	90.66	54.27	687154044 (100%)	0 (0.00%)	685215614 (99.72%)	683290190 (99.44%)	677915754 (98.66%)	4301318	3512459	1119	0.9991	0.9988	0.9976	0.9948

### Sheet: WGBS
No.	Sample_ID	Raw data(G)	Error(%)	Q20(%)	Q30(%)	GC(%)	Total_reads	Mapped	Mapped_rate	Unique_mapped	Unique_mapped_rate	Duplicated_reads	Duplicated_rate	Mapped_reads_depth	C_depth	mCpG(%)	mCHG(%)	mCHH(%)	bisulfite conversion rate
1	SVI	99.7506	0.26	97.64	97.64	20.69	701711119	600622793	0.85594	585262860	0.974427	77366684	0.1322	53.4238X	44.88X	0.669	0.003	0.003	0.997389
2	BDI	86.612	0.25	97.71	97.71	20.64	619011179	599273440	0.968114	507677891	0.847156	127755966	0.1967	28.9932X	25.17X	0.667	0.003	0.003	0.997374
3	PMI	96.853	0.27	97.47	97.47	20.91	667488637	542415557	0.812621	527595401	0.972677	79468821	0.1506	48.1249X	41.21X	0.671	0.004	0.003	0.996742
4	PVLN	92.9734	0.27	97.49	97.49	20.75	642409405	528061289	0.822001	514340231	0.974016	75423889	0.1466	46.7651X	39.95X	0.657	0.003	0.003	0.99752
5	RMLN	104.62	0.28	97.41	97.41	20.93	724361724	591486229	0.816562	575844603	0.973555	91176648	0.1583	52.6806X	45.68X	0.652	0.003	0.003	0.996506
6	MSLN	105.946	0.25	97.78	97.78	20.62	744644947	630405004	0.846585	615040707	0.975628	81190851	0.132	56.3974X	49.37X	0.643	0.004	0.004	0.996864
7	SCLN	105.079	0.27	97.51	97.51	20.61	722907975	582302355	0.8055	567416819	0.974437	90812600	0.16	51.296X	42.19X	0.704	0.004	0.004	0.99126

### Sheet: RNA
No.	Sample_ID	Raw data(G)	Error(%)	Q20(%)	Q30(%)	GC(%)	Total reads	Total mapped	Multiple mapped	Uniquely mapped	Read-1	Read-2	Reads map to '+'	Reads map to '-'	Non-splice reads	Splice reads	Reads mapped in proper pairs	Proper-paired reads map to different chrom
1	PB2	22.3529	0.03	94.92	87.8	48.12	150570132	117239324 (77.86%)	2383144 (1.58%)	114856180 (76.28%)	61634800 (40.93%)	53221380 (35.35%)	57092916 (37.92%)	57763264 (38.36%)	105018083 (69.75%)	9838097 (6.53%)	100697516 (66.88%)	6 (0%)
2	SVI	25.4846	0.03	95.23	88.13	47.81	169938492	143453635 (84.42%)	3190060 (1.88%)	140263575 (82.54%)	74433831 (43.8%)	65829744 (38.74%)	69383100 (40.83%)	70880475 (41.71%)	118218036 (69.57%)	22045539 (12.97%)	125426292 (73.81%)	0 (0%)
3	BDI	22.5967	0.03	94.48	86.77	52.94	155666804	119894237 (77.02%)	2636054 (1.69%)	117258183 (75.33%)	62848463 (40.37%)	54409720 (34.95%)	57745970 (37.1%)	59512213 (38.23%)	95074847 (61.08%)	22183336 (14.25%)	104421782 (67.08%)	0 (0%)
4	PMI	25.8391	0.03	94.96	87.62	49.8	175169392	144907321 (82.72%)	3654282 (2.09%)	141253039 (80.64%)	75510135 (43.11%)	65742904 (37.53%)	69595257 (39.73%)	71657782 (40.91%)	121767813 (69.51%)	19485226 (11.12%)	124821354 (71.26%)	10 (0%)
5	PVLN	28.7797	0.02	95.27	88.33	52.45	190183794	152524316 (80.2%)	5208570 (2.74%)	147315746 (77.46%)	77732539 (40.87%)	69583207 (36.59%)	72997539 (38.38%)	74318207 (39.08%)	123681450 (65.03%)	23634296 (12.43%)	132667980 (69.76%)	24 (0%)
6	RMLN	22.2725	0.03	94.34	86.4	55.56	151527276	115417750 (76.17%)	5938889 (3.92%)	109478861 (72.25%)	58675001 (38.72%)	50803860 (33.53%)	54177549 (35.75%)	55301312 (36.5%)	97339480 (64.24%)	12139381 (8.01%)	98202364 (64.81%)	0 (0%)
7	MSLN	23.2124	0.04	93.86	85.93	54.65	159392258	116695529 (73.21%)	3855116 (2.42%)	112840413 (70.79%)	61416670 (38.53%)	51423743 (32.26%)	55178649 (34.62%)	57661764 (36.18%)	98450754 (61.77%)	14389659 (9.03%)	98759854 (61.96%)	2 (0%)
8	SCLN	25.8449	0.02	95.53	88.94	47.31	174729606	147498122 (84.42%)	3604453 (2.06%)	143893669 (82.35%)	75955135 (43.47%)	67938534 (38.88%)	71514088 (40.93%)	72379581 (41.42%)	124487051 (71.25%)	19406618 (11.11%)	129767286 (74.27%)	8 (0%)

### Sheet: ctDNA
No.	Sample_ID	Raw data(M)	Error(%)	Q20(%)	Q30(%)	GC(%)	Total_reads	Duplicate	Mapped	PE mapped	Properly mapped	With mate mapped to a different chr	With mate mapped to a different chr (mapQ>=5)	Average_sequencing_depth_on_target	Coverage_of_target_region	Fraction_of_target_covered_with_at_least_10x	Fraction_of_target_covered_with_at_least_20x	Fraction_of_target_covered_with_at_least_30x
1	ctDNA1	4858.56	0.03	95	90	48	33076784 (100%)	0 (0.00%)	33056684 (99.94%)	33032168	32936008(99.63%)	18444	10944	7064.27	0.99513	0.992826	0.990207	0.98829
2	BloodCell1	450.762	0.03	95	89	46	3062126 (100%)	0 (0.00%)	3061158 (99.97%)	3056578	3035258(99.25%)	13578	12060	555.044	0.995209	0.989939	0.984187	0.978311
3	ctDNA2	690.596	0.03	89	87	49	9046557 (100%)	0 (0.00%)	9033572 (99.86%)	9017016	8569108(94.81%)	23032	14794	14648.3	1	1	1	1
4	BloodCell2	66.2167	0.02	84	74	49	431244 (100%)	0 (0.00%)	430787 (99.89%)	430118	427502(99.22%)	1644	1249	660.652	1	1	1	1
5	ctDNA3	6676.14	0.03	94	91	45	88329487 (100%)	0 (0.00%)	88195374 (99.85%)	88096208	78987168(89.45%)	1235210	1087182	8797.35	0.997596	0.996702	0.996437	0.996235
6	BloodCell3	1566.28	0.03	96	94	45	20965043 (100%)	0 (0.00%)	20947145 (99.91%)	20935810	20777120(99.12%)	124470	109448	2139.95	0.997146	0.996875	0.996055	0.995472
