## Supplementary_Table_S4 for "Genomic and epigenomic evolution of metastatic prostate cancer: the first warm autopsy in China"

### Sheet: Sheet1
No.	ctDNA1	ctDNA2	ctDNA3
	Day 234 (101 genes)	Day 322 (35 genes)	Day 334 (101 genes)
1	ABCB1	ERBB4	ABCB1
2	ABL1	CDK4	ABL1
3	ABL2	DDR2	ABL2
4	AKT1	KDR	AKT1
5	AKT2	TP53	AKT2
6	AKT3	PTEN	AKT3
7	ALK	FGFR4	ALK
8	ANKRD46	ERCC1	ANKRD46
9	APC	MET	APC
10	AR	ABL1	AR
11	ATM	FGFR2	ATM
12	AURKA	FGFR3	AURKA
13	AURKB	KIT	AURKB
14	AURKC	KRAS	AURKC
15	BCL2	BRAF	BCL2
16	BCL2L11	AKT1	BCL2L11
17	BCR	JAK2	BCR
18	BMX	PDGFRA	BMX
19	BRAF	SMO	BRAF
20	BRCA1	TSC1	BRCA1
21	BRCA2	RET	BRCA2
22	BTK	GSTP1	BTK
23	CASP3	NRAS	CASP3
24	CCND1	MAP2K1	CCND1
25	CCR5	EGFR	CCR5
26	CD274	ROS1	CD274
27	CDH13	ERCC2	CDH13
28	CDK1	ABCB1	CDK1
29	CDK2	PIK3CA	CDK2
30	CDK4	FLT3	CDK4
31	CDK6	ALK	CDK6
32	CDK7	ATM	CDK7
33	CTNNB1	ERBB3	CTNNB1
34	DDR2	ERBB2	DDR2
35	DHFR	BTK	DHFR
36	DUSP6		DUSP6
37	EGFR		EGFR
38	EML4		EML4
39	ERBB2		ERBB2
40	ERBB3		ERBB3
41	ERBB4		ERBB4
42	ERCC1		ERCC1
43	ERCC2		ERCC2
44	ERCC4		ERCC4
45	FBXW7		FBXW7
46	FGFR1		FGFR1
47	FGFR2		FGFR2
48	FGFR3		FGFR3
49	FGFR4		FGFR4
50	FLT1		FLT1
51	FLT3		FLT3
52	FNTA		FNTA
53	FSCN1		FSCN1
54	GSK3A		GSK3A
55	GSK3B		GSK3B
56	GSTM1		GSTM1
57	GSTP1		GSTP1
58	HDAC1		HDAC1
59	HDAC2		HDAC2
60	HDAC3		HDAC3
61	HDAC6		HDAC6
62	HDAC8		HDAC8
63	HSP90AA1		HSP90AA1
64	HSP90AB1		HSP90AB1
65	HSP90AB4P		HSP90AB4P
66	HSP90B1		HSP90B1
67	IGF1R		IGF1R
68	IKBKE		IKBKE
69	ITK		ITK
70	JAK2		JAK2
71	KDR		KDR
72	KIT		KIT
73	KRAS		KRAS
74	LCK		LCK
75	MAP2K1		MAP2K1
76	MET		MET
77	MMD		MMD
78	MTERFD1		MTERFD1
79	NOTCH1		NOTCH1
80	NOTCH2		NOTCH2
81	NRAS		NRAS
82	NTRK1		NTRK1
83	NTRK2		NTRK2
84	NTRK3		NTRK3
85	PDCD1		PDCD1
86	PDGFRA		PDGFRA
87	PIK3CA		PIK3CA
88	PKIB		PKIB
89	PPARG		PPARG
90	PTEN		PTEN
91	RAF1		RAF1
92	RARA		RARA
93	RASSF1		RASSF1
94	RET		RET
95	ROS1		ROS1
96	SMAD4		SMAD4
97	SMO		SMO
98	STAT1		STAT1
99	STK11		STK11
100	TP53		TP53
101	TSC1		TSC1
